# Noninvasive repeated sampling technique reveals specific respiratory cytokine signatures for electronic-cigarette and dual-product users obtained from a remote cohort of young adults

**DOI:** 10.1101/2025.10.23.25338090

**Authors:** Jennifer L. Thies, Hannah J. Appleseth, Naosuke Yamaguchi, Pria G. Bose, Adam M. Speen, Natalia Peraza, Catalina Cobos-Uribe, Alexia A. Perryman, Alexis A. Graham, Alayna P Tackett, Meghan E. Rebuli

**Author notes:** Corresponding author: Meghan E. Rebuli, PhD, 4310 Mary Ellen Jones Building CB 7325, Chapel Hill, NC 27599. **Conflict of Interest:** None to Report.

## Abstract

E-cigarette use has been linked to respiratory mucosal inflammation and other markers of toxicity. Dual use, or the use of e-cigarettes in combination with conventional cigarettes or other inhaled products has increased in prevalence, but there is limited understanding of the health effects associated with dual use. The aim of this study was to establish whether nasal mucosal cytokine profiles among never tobacco users, exclusive electronic cigarette users, and dual tobacco product users change over time and whether dual use significantly differs from exclusive e-cigarette use. This study utilized a repeated sampling study design, collecting nasal epithelial lining fluid from young adult participants (n=64) who were never tobacco users, exclusive electronic cigarette users, and dual tobacco product users, once weekly for four weeks using a remote, non-invasive sampling technique. Nasal mucosal immune mediators and salivary cotinine were then analyzed by ELISA. Differences in mucosal immune mediators were identified between e-cigarette users, dual tobacco product users and never users; however, these markers did not vary across time within group. E-cigarette and dual tobacco product users exhibited increased proinflammatory markers compared to never users. Chemokine profiles were uniquely altered in dual tobacco product users. Sex differences were identified in cytokine and chemokine production across groups.

These results suggest that remote, non-invasive nasal sampling is adequate for assessing immune profiles from tobacco product users and cross-sectional sampling is likely representative of consistent respiratory immune profiles across multiple weeks.

Dual product use results in distinct respiratory immune profiles, which suggests that long term disease outcomes may differ from exclusive product users.

**Implications:** This study demonstrates that respiratory mucosal immune mediator profiles altered with e-cigarette and other tobacco product use are stable over a period of weeks, suggesting that prior cross-sectional study results likely are representative of effects over longer periods of time. This study also shows that dual use of e-cigarettes with other tobacco products induces a unique elevated chemokine profile compared to sole e-cigarette use, while retaining similar elevated inflammatory cytokine profiles. This suggests that dual product use may induce differential long-term effects that sole product use.
