## Supplementary Tables for "Noninvasive repeated sampling technique reveals specific respiratory cytokine signatures for electronic-cigarette and dual-product users obtained from a remote cohort of young adults"

### Sheet: Supp. Table 1
EC vs. CTRL			CAN vs. CTRL			EC+OTP vs. CTRL
Analyte	Percent Change		Analyte	Percent Change		Analyte	Percent Change
IL.2	607.191		IL.5	453.242		IL.5	547.444
IL.17	585.576		MIP.1β	301.723		Eotaxin.3	496.616
MIP.1β	429.377		Eotaxin.3	170.958		MIP.1β	445.135
IL.1β	282.919		TARC	87.6265		MCP.4	370.162
IL.10	213.755		Eotaxin	85.7597		TARC	280.755
Eotaxin.3	209.741		MCP.4	47.6712		Eotaxin	229.952
IL.16	167.211		IL.16	38.3478		IL.16	147.628
TNF.β	139.034		GM.CSF	29.6796		MIP.1α	131.41
IL.5	137.068		MIP.1α	21.0535		GM.CSF	111.511
IL.6	130.153		MDC	16.7214		IL.8	94.1909
MIP.1α	117.386		IL.7	9.30334		IL.1β	89.2713
MCP.4	113.931		VEGF	6.41428		IL.17	86.7593
IL.8	107.932		IL.8	5.89668		MDC	81.2167
GM.CSF	98.46		IL.4	4.15201		IL.4	80.4107
IFN.γ	84.5889		IP.10	-8.48667		IL.12p40	69.4125
TNF.α	78.8781		IL.15	-9.17635		TNF.β	67.4274
IL.12p40	68.618		IL.13	-16.5655		MCP.1	54.017
IL.4	60.5931		MCP.1	-17.6344		IP.10	50.4407
IL.13	47.9447		IL.1α	-17.8923		IL.12p70	46.4158
VEGF	36.027		IL.6	-18.8536		IL.7	44.7795
MDC	35.894		IL.2	-23.4075		VEGF	43.1275
TARC	33.0057		IL.12p40	-23.7386		IL.15	39.9017
Eotaxin	32.4617		TNF.α	-31.2255		TNF.α	34.9745
IL.15	30.8834		IL.17	-32.0487		IL.6	28.3351
IP.10	28.5692		IL.12p70	-43.3919		IL.13	26.2315
IL.12p70	16.3459		IL.1β	-47.8377		IL.1α	24.8829
IL.7	14.8871		TNF.β	-73.853		IL.2	23.9185
MCP.1	6.67573		IL.10	-89.2066		IL.10	17.5584
IL.1α	4.24362		IFN.γ	-97.8573		IFN.γ	4.93429

### Sheet: Supp. Table 2
Analyte	EC vs. CTRL	CAN vs. CTRL	EC+OTP vs. CTRL	EC vs. CAN	EC vs. EC+OTP	CAN vs. EC+OTP
GM-CSF	1.38E-06 ****	NS	4.08E-05 ****	0.001367 **	NS	0.002791 **
IL-12p40	0.00028541 ***	NS	0.00051733 ***	0.0003632 ***	NS	0.000445216 ***
IL-15	NS	NS	NS	NS	NS	NS
IL-16	2.09E-07 ****	NS	3.89E-06 ****	0.035021 *	NS	0.035021 *
IL-17	1.51E-06 ****	NS	0.001993851 **	1.17E-06 ****	NS	0.000139969 ***
IL-1a	NS	NS	NS	NS	NS	NS
IL-5	0.000451 ***	NS	0.013668 *	NS	NS	NS
IL-7	NS	NS	NS	NS	NS	NS
TNF-b	2.32E-05 ****	NS	0.011026 *	2.38E-05 ****	NS	0.001816 **
VEGF	0.000238 ***	NS	9.14E-05 ****	NS	NS	NS
Eotaxin	NS	NS	1.22E-06 ****	NS	0.00291 **	NS
Eotaxin-3	0.003586 **	NS	0.021408 *	NS	NS	NS
IL-8	2.33E-05 ****	NS	0.000826 ***	NS	NS	NS
IP-10	NS	NS	NS	NS	NS	NS
MCP-1	NS	NS	0.001461 **	NS	NS	0.022054 *
MCP-4	NS	NS	0.000712 ***	NS	NS	NS
MDC	0.027651 *	NS	0.00092 ***	NS	NS	NS
MIP-1a	0.004124 **	NS	0.008298 **	NS	NS	NS
MIP-1b	0.000317 ***	NS	0.000127 ***	0.019469 *	NS	0.008428 **
TARC	NS	NS	0.044173 *	NS	NS	NS
IFN-g	1.41E-06 ****	NS	NS	0.000135 ***	NS	NS
IL-10	1.24E-05 ****	NS	0.000248 ***	0.027757 *	NS	0.041894 *
IL-12p70	0.015926 *	NS	NS	0.012815 *	NS	0.02882 *
IL-13	0.000619 ***	NS	0.004105 **	0.011039 *	NS	0.016748 *
IL-1b	2.04E-07 ****	NS	0.017677 *	0.000758 ***	NS	NS
IL-2	0.000113 ***	NS	0.01107 *	0.016577 *	NS	NS
IL-4	8.56E-05 ****	NS	4.48E-05 ****	0.028029 *	NS	0.013425 *
IL-6	7.09E-07 ****	NS	0.001887 **	0.005378 **	NS	NS
TNF-a	4.06E-05 ****	NS	0.000792 ***	0.011769 *	NS	0.022506 *

### Sheet: Supp. Table 3
		Group Sex Differences
Analyte	Main Effect of Sex	CTRL	EC	EC+OTP
GM-CSF	Yes ****	0.001544 **	NS	NS
IL-12p40	Yes **	NS	NS	NS
IL-15	No	NS	NS	NS
IL-16	Yes ****	NS	NS	0.046837 *
IL-17	Yes ****	NS	NS	0.000684 ***
IL-1a	Yes ****	4.79151E-05 ****	NS	0.00673 **
IL-5	Yes ***	0.007326 **	NS	NS
IL-7	Yes *	0.002348 **	NS	NS
TNF-b	Yes ****	0.001067 **	NS	0.021742 *
VEGF	Yes **	NS	NS	NS
Eotaxin	No	NS	NS	NS
Eotaxin-3	Yes *	NS	NS	NS
IL-8	Yes ****	NS	0.010578 *	NS
IP-10	Yes *	0.001637 **	NS	NS
MCP-1	No	NS	NS	NS
MCP-4	No	NS	NS	NS
MDC	Yes **	NS	NS	NS
MIP-1a	Yes **	NS	NS	NS
MIP-1b	Yes ***	NS	0.01217 *	0.018942 *
TARC	No	NS	NS	NS
IFN-g	Yes ***	NS	NS	NS
IL-10	Yes ****	NS	0.053152 *	0.0567*
IL-12p70	Yes *	0.049612 *	NS	NS
IL-13	Yes ***	NS	NS	NS
IL-1b	Yes ****	0.000131 ***	0.042157 *	0.011088 *
IL-2	Yes ****	0.047257 *	NS	0.020392 *
IL-4	Yes ****	0.010236 *	NS	NS
IL-6	Yes ***	NS	NS	NS
TNF-a	Yes **	NS	NS	0.031286 *

### Sheet: Supp. Table 4
	CTRL		EC		EC+OTP		CAN
Analyte	r	p	r	p	r	p	r	p
GM.CSF	-0.12	0.164	-0.26	0.0726	-0.55	0.00133	-0.15	0.587		r > 0.8
IL.12p40	-0.019	0.83	-0.058	0.694	-0.28	0.125	0.17	0.534		0.6 < r < 0.8
IL.15	-0.099	0.254	-0.23	0.115	-0.38	0.0339	-0.29	0.278		0.4 < r < 0.6
IL.16	-0.16	0.0561	-0.12	0.43	-0.52	0.00277	-0.37	0.158		r < 0.4
IL.17	-0.2	0.0191	-0.34	0.019	-0.19	0.291	0.22	0.404
IL.1α	-0.061	0.482	0.13	0.394	0.069	0.707	0.19	0.477
IL.5	-0.076	0.376	-0.25	0.0849	-0.57	0.000658	-0.1	0.702
IL.7	-0.012	0.891	-0.2	0.183	-0.28	0.118	-0.39	0.138
TNF.β	-0.011	0.903	-0.18	0.219	-0.13	0.488	-0.16	0.551
VEGF	-0.11	0.195	-0.1	0.493	-0.21	0.252	-0.035	0.9
Eotaxin	-0.042	0.627	0.038	0.797	-0.44	0.0117	-0.34	0.192
Eotaxin.3	-0.067	0.435	-0.053	0.718	-0.63	0.000166	-0.47	0.0695
IL.8	-0.13	0.142	-0.074	0.617	-0.085	0.642	-0.66	0.00654
IP.10	-0.01	0.905	-0.082	0.579	-0.39	0.0261	-0.16	0.549
MCP.1	-0.026	0.76	-0.2	0.166	-0.4	0.0254	0.0059	0.987
MCP.4	-0.13	0.145	0.056	0.707	-0.61	0.000226	-0.37	0.157
MDC	-0.14	0.0971	-0.11	0.446	-0.42	0.0162	-0.026	0.926
MIP.1α	-0.059	0.495	-0.14	0.339	-0.61	0.000258	-0.071	0.797
MIP.1β	-0.13	0.143	-0.2	0.179	-0.73	4.82e-06	-0.015	0.961
TARC	-0.056	0.519	-0.12	0.414	-0.65	7.24e-05	-0.044	0.874
IFN.γ	-0.026	0.765	-0.16	0.28	-0.1	0.572	0.26	0.332
IL.10	-0.08	0.356	-0.15	0.312	-0.24	0.184	-0.24	0.379
IL.12p70	-0.058	0.503	-0.014	0.924	0.072	0.695	0.39	0.136
IL.13	-0.13	0.144	-0.21	0.153	-0.26	0.155	-0.61	0.0142
IL.1β	-0.055	0.521	-0.14	0.354	0.047	0.8	-0.15	0.579
IL.2	-0.081	0.351	-0.13	0.382	-0.089	0.625	-0.2	0.45
IL.4	-0.072	0.403	-0.042	0.778	-0.53	0.00194	-0.12	0.664
IL.6	-0.19	0.0307	-0.16	0.29	-0.15	0.417	-0.14	0.594
TNF.α	-0.14	0.0934	-0.35	0.014	-0.23	0.2	-0.61	0.0131
Bolded values indicate analytes with significant p-values for correlation coefficent

### Sheet: Supp. Table 5
	CTRL					EC				EC+OTP
		Males		Females		Males		Females		Males		Females
	Analyte	cor	p	cor	p	cor	p	cor	p	cor	p	cor	p		r > 0.8
	GM.CSF	-0.47	0.00143	-0.024	0.82	-0.085	0.722	-0.36	0.0621	-0.87	0	-0.11	0.689		0.6 < r < 0.8
	IL.12p40	-0.15	0.346	0.037	0.726	0.084	0.724	-0.077	0.696	-0.32	0.221	-0.16	0.549		0.4 < r < 0.6
	IL.15	-0.43	0.00338	0.055	0.601	-0.006	0.98	-0.35	0.0652	-0.63	0.0107	-0.12	0.648		r < 0.4
	IL.16	-0.54	0.000148	0.019	0.855	0.3	0.192	-0.31	0.108	-0.62	0.0126	-0.36	0.173
	IL.17	-0.36	0.0172	-0.13	0.204	-0.34	0.148	-0.38	0.0466	0.068	0.805	-0.44	0.0889
	IL.1α	-0.091	0.558	-0.1	0.337	-0.032	0.892	0.17	0.397	0.11	0.689	0.074	0.788
	IL.5	-0.61	1.32e-05	0.15	0.148	0.23	0.321	-0.49	0.00746	-0.79	0.000244	-0.074	0.785
	IL.7	-0.51	0.000425	0.23	0.0287	0.15	0.533	-0.31	0.112	-0.35	0.18	-0.15	0.571
	TNF.β	-0.28	0.068	0.082	0.439	-0.16	0.505	-0.24	0.213	-0.17	0.526	0.022	0.936
	VEGF	-0.3	0.0479	-0.00073	0.994	0.11	0.631	-0.18	0.35	-0.14	0.602	-0.24	0.379
	Eotaxin	-0.38	0.0121	0.15	0.161	0.42	0.0623	-0.19	0.34	-0.52	0.0397	-0.24	0.379
	Eotaxin.3	-0.56	7.93e-05	0.19	0.0741	0.49	0.0293	-0.34	0.0746	-0.82	0.000151	-0.28	0.294
	IL.8	-0.25	0.107	-0.1	0.33	-0.15	0.523	-0.012	0.95	0.091	0.738	-0.28	0.288
	IP.10	-0.29	0.0552	0.12	0.274	0.31	0.189	-0.2	0.301	-0.37	0.155	-0.19	0.47
	MCP.1	0.023	0.882	-0.01	0.924	0.33	0.157	-0.54	0.00315	-0.39	0.135	-0.27	0.31
	MCP.4	-0.42	0.00426	0.033	0.756	0.49	0.0268	-0.14	0.477	-0.71	0.00259	-0.23	0.389
	MDC	-0.38	0.0117	-0.04	0.702	0.31	0.187	-0.28	0.143	-0.54	0.0316	-0.32	0.221
	MIP.1α	-0.26	0.0902	0.048	0.653	0.26	0.272	-0.34	0.0729	-0.76	0.00107	-0.19	0.47
	MIP.1β	-0.41	0.00598	0.019	0.856	0.26	0.275	-0.53	0.00358	-0.87	0	-0.39	0.138
	TARC	-0.45	0.00208	0.2	0.0515	0.24	0.31	-0.26	0.19	-0.77	0.000739	-0.42	0.104
	IFN.γ	-0.27	0.0744	0.049	0.643	-0.062	0.796	-0.17	0.383	-0.029	0.917	-0.11	0.696
	IL.10	-0.32	0.0355	0.02	0.853	0.038	0.875	-0.28	0.153	-0.096	0.725	-0.42	0.109
	IL.12p70	-0.22	0.142	-0.033	0.754	-0.26	0.259	0.2	0.297	0.082	0.763	-0.19	0.47
	IL.13	-0.32	0.0323	-0.069	0.512	-0.25	0.278	-0.22	0.256	-0.37	0.155	-0.21	0.443
	IL.1β	-0.19	0.215	-0.052	0.621	-0.19	0.416	-0.14	0.464	0.27	0.315	-0.32	0.226
	IL.2	-0.44	0.0029	0.028	0.789	0.047	0.843	-0.16	0.424	0	1	-0.27	0.31
	IL.4	-0.34	0.0233	0.0014	0.99	0.12	0.602	-0.1	0.601	-0.8	0.000274	-0.2	0.45
	IL.6	-0.48	0.0011	-0.045	0.667	-0.14	0.558	-0.15	0.435	-0.14	0.602	-0.23	0.398
	TNF.α	-0.35	0.0197	-0.069	0.511	-0.22	0.342	-0.4	0.037	-0.26	0.326	-0.31	0.249
	Bolded values indicate analytes with correlations that are significant
